# The Monash Learning Health System Maturity Matrix: Codesign of a Tool to Measure and Guide Improvement in Complex Health System Behaviour

**DOI:** 10.1101/2025.04.09.25325486

**Authors:** Darren Rajit, Alison Johnson, Sandy Reeder, Dominique Cadilhac, Joanne Enticott, Helena Teede

**Author notes:** Joint senior author (Joanne Enticott, Helena Teede).

## Abstract

**Importance:** Learning Health Systems (LHS) have proven efficacy in catalysing healthcare improvement, but adoption and scale-up in complex healthcare systems remains challenging, with limited implementation guidance.

**Objective:** To measure alignment with LHS principles and guide LHS implementation, we aimed to codesign, refine and apply an LHS Maturity Matrix (LHS-MM) based on the Monash LHS framework.

**Design:** In this mixed methods study, our scoping review identified existing tools. We then applied the Double Diamond design and innovation model (discover, define, develop, deliver) in the development of the LHS-MM. Insights from engineering, prior tools, and the Monash LHS Framework were leveraged to adapt the LHS-MM. This was refined through codesign, and triangulation with evidence-based implementation frameworks. The LHS-MM was then delivered in a test case on stroke.

**Participants:** Codesign was conducted with subject matter experts (n=18), and end users of the LHS-MM (n=11).

**Setting:** Wbithin a high-income high quality national health system (Australia), across regional and urban settings.

**Outcomes:** A tool to measure implementation fidelity and alignment of healthcare system behaviours and processes with LHS principles, and guide organisations in effective LHS implementation for healthcare improvement.

**Results:** Tools uncovered in the discover and define phase emerged from the scoping review included the Cincinnati Network Maturity Grid. We adapted this tool to align to the Monash LHS framework. Codesign elevated the tool to focus on assessing complex systems behaviours aligned to LHS principles, with modification of assessment criteria, rating scales and scenarios for use. The LHS-MM assesses system-level behaviours across eight components on a numerical, five-point scale (1-5), visualised as a radar chart. Components include stakeholder engagement, priority identification, evidence-based information, evidence synthesis and guidelines, data systems, benchmarking, implementation, and healthcare improvement. Finally, in the deliver phase, a test case in stroke care revealed ratings from 4/5 (Established) to 5/ 5 (Transformative).

**Conclusion:** Through an iterative and evidence-informed codesign process, we have generated the Monash LHS-MM. Further research and government implementation is underway to operationalise the Monash LHS-MM to measure fidelity and guide LHS implementation, advancing the field both within and beyond the Australian healthcare system and globally. As an implementation guide and monitoring tool, it will be a pivotal ingredient inside implementation toolkits currently being developed worldwide, supporting LHSs to fulfil their promise and enable the next frontier of healthcare innovation.
