## Supplementary material for "The Monash Learning Health System Maturity Matrix: Codesign of a Tool to Measure and Guide Improvement in Complex Health System Behaviour": S1_MonashLHS-MM_Worksheet_Template

### Sheet: Background and Instructions 
	Background
	Learning Health Systems use health-related data, analyse it to generate new knowledge, and provide this knowledge in an ongoing and timely manner to support near-time health care delivery and outcomes. There is now extensive evidence to show that this approach results in sustained change with measurable improvement in a wide range of variables. Typically, a Learning Health System sits within an o…
	The Monash Learning Health System can be found here: Teede, Helena; Jones, Angela; Enticott, Joanne; Johnson, Alison (2021). A Learning Health System: Learning together for better health - User guide. Monash University. Report. https://doi.org/10.26180/14825604.v3 Teede, Helena; Jones, Angela; Enticott, Joanne; Johnson, Alison (2021). A Learning Health System: Learning together for better health …
	INSTRUCTIONS
	Worksheet 1 is where you complete your self ranked analysis The Summary sheet provides you with a spider/ radar graph. The closer to the centre the graph is, the less "mature" are your processes in this area - according to this approach. The four Evidence sheets provide information about, and links for, evidence based approaches to each component. This list is not exhaustive. It includes tools th…
1	Step 1 - let's have a quick look
1.1	Complete worksheet 1 without access to other papers/ evidence/ information provided on the other tabs/ sheets. This provides an instinctual record.
1.2	Worksheet 1 - Look at the contents of the second row - from column H across. This lists different time points (at start of project and then several dates a year apart), at the moment. You should change this to reflect time points relevant to you. Or you could choose to enter the approach you have used (instinct/ local sources/ with tools provided)
1.3	If a component is not relevant to your rating enter an N/A. Where an N/A has been entered on Work Sheet 1 - You will need to go to the Summary Sheet and delete the N/A in the table (This will remove that point on the spider graph)
1.4	NOW: Refer to the Summary sheet - this produces a spider/ radar graph
1.5	Radar graphs are especially good for visualizing comparisons of quality data. Many attributes can be easily compared each along their own axis, and overall differences are apparent by the size and shape of the polygons. This comparison can then occur over several time points and show change over time.
	In this case - the larger the polygon - the more mature your processes are as considered using the Monash Learning Health System framework
	Over time - you re rate yourself, and this will then provide you with a spider/ radar graph with two (or more) polygons. This clearly shows your change over time.
1.6	Now open the Learning Health System Matrix Reporting tool (Word Document). Follow the instructions. It is important to paste in the spider graph from the Summary sheet. Make sure you document your rating methodology as per page 2. This provides you with a record of the methods you used for ranking for each of the 8 components of the LHS: -Instinctual information -With reference to local informati…
2	Step 2 - If you are interested in a more evidence based evaluation:
2.1	Go to the Summary sheet and alter the headings on Row 2 to reflect the time points/ evaluation phases of your project/ self assessment (if relevant)
2.2	Consider which area/s you wish to gain a more evidence based basis for your ranking. You could try to complete all 8 using this method, but it is less daunting to pick out one or two areas and work through these in the first instance.
2.3	Then complete worksheet 1, referring to documents/ papers/ internal records of activity for the areas you have prioritised
2.4	Where an N/A has been entered on Work Sheet 1 - You will need to go to the Summary Sheet and delete the NA in the table (This will remove that point on the spider graph)
2.5	Now, refer to the Summary sheet - and consider whether there are differences in this ranking as compared with your instinctual ranking.
	Remember - the larger the polygon - the more mature your processes are as considered using the Monash Learning Health System framework
2.6	Now open the Learning Health System Matrix Reporting tool (Word Document). Follow the instructions. It is important to paste in the spider graph from the Summary sheet. Make sure you document your rating methodology as per page 2. This provides you with a record of the methods you used for ranking for each of the 8 components of the LHS: -Instinctual information -With reference to local informati…
3	Step 3 - If you are interested in an even more evidence based evaluation:
3.1	Go to the Summary sheet and alter the headings on Row 2 to reflect the time points/ evaluation phases of your project/ self assessment (if relevant)
3.2	Consider which area/s you wish to gain a more evidence based basis for your ranking. You could try to complete all 8 using this method, but it is less daunting to pick out one or two areas and work through these in the first instance.
3.3	Then look through the resources listed on the relevant sheets/ tabs (Stakeholder Derived Evidence, Research Derived Evidence, Data Derived Evidence and/or Implementation Derived Evidence).
3.4	Re do the self assessment on the Worksheet using the results from the Evidence based approach (Instinct, Evidence-based with reference to local information/ data, Evidence based with use of evidence-based tools)
3.5	Where an N/A has been entered on Work Sheet 1 - You will need to go to the Summary Sheet and delete the NA in the table (This will remove that point on the spider graph)
3.6	Refer to Summary sheet and spider/ radar graph
3.7	Now open the Learning Health System Matrix Reporting tool (Word Document). Follow the instructions. It is important to paste in the spider graph from the Summary sheet. Make sure you document your rating methodology as per page 2. This provides you with a record of the methods you used for ranking for each of the 8 components of the LHS: -Instinctual information -With reference to local informati…
4	Step 4 - If you are interested in a complete evidence based evaluation:
4.1	Work through until all areas are reported using a referenced validated approaches for analysis
4.2	Document which tools and resources you used in each of the component areas. Indicate whether they were sourced from this spreadsheet or whether it was found elsewhere (and include links to this source) Make sure to include evidence of data used - whether through links to sites/ documents/ reports that will not change over time.
5	Step 5 - If you are interested in recording a snapshot of your ratings
5.1	You may wish to record your analyses at different time points, in which case you alter the headings in on Row 2 to reflect this. The spider graph legend will change accordingly
	DOI: 10.26180/22648690	(not yet publicly available link)
	Attribution - NonCommercial - ShareAlike 4.0 International (CC BY-NC-SA 4.0) © 2025 Monash University
	(non- commercial, share it, copy it, redistribute the material in any medium or format, adapt, remix, transform, and build upon material - but must acknowledge)
	We would like to acknowledge that this work builds upon that presented in this publication:
	Lannon, C, Schuler, CL, Seid, M, et al. A maturity grid assessment tool for learning networks. Learn Health Sys. 2021; 5:e10232. https://doi.org/10.1002/lrh2.10232

### Sheet: Worksheet_1
Column12	Column1	Column2	Column3	Column4	Column5	Column6	Column7	Column8	Column9	Column10	Column11
Work sheet							Start of Project	2023-12-01	2024-12-01	2025-12-01	2026-12-01
LHS Domain	Components	1 - Not Started	2 – Beginning	3 - Developing	4 - Established	5 - Transformative	Enter 1,2,3,4,5, N/A as appropriate	Enter 1,2,3,4,5, N/A as appropriate	Enter 1,2,3,4,5, N/A as appropriate	Enter 1,2,3,4,5, N/A as appropriate	Enter 1,2,3,4,5, N/A as appropriate
Stakeholder Derived Evidence	Engagement of People	No contact with, mapping, or Informing your stakeholders	Stakeholder groups (including consumers*) are: •Mapped and • informed	Stakeholder groups (including consumers*) are: • Mapped and • Consulted	Stakeholder groups (including consumers*) are: • Mapped, • Involved, and • Collaboratively included in partnership	Stakeholder groups (including consumers*) are: • Mapped and • Empowered in the co-design or co-leading of initiatives	2	3
	Identifying Priorities	Identification of priorities not commenced and/or does not include your identified stakeholders	Priorities are: • Created with some engagement with identified stakeholders • As a “long list”	Priorities are: • Created with engagement and agreement with identified stakeholders • As a “short list”	Priorities are: • Created with engagement and agreement with identified stakeholders • As a “short list” and • Ranked using formal consensus methods with identified stakeholders	Priorities are: • Codesigned and agreed with identified stakeholders • Ranked using formal consensus methods and • Directly inform the project and • Are included in evaluation and outcomes metrics	2	3
Research Derived Evidence	Evidence Based Information	No inclusion of any research based evidence of any type	Information from research evidence is: • Accessed but approaches are • Unstructured and non-systematic	Information from research evidence is: • Accessed • In a structured and systematic manner • But with no integration or consideration of stakeholder priority areas	Information from research evidence is: • Accessed • In a structured and systematic manner • With some alignment with stakeholder priority areas	Information from research evidence is: • Accessed • In a structured and systematic manner • With strong alignment with all top-ranked stakeholder priority areas	2	3
	Evidence Synthesis and Guidelines	No access or inclusion of synthesised evidence in the form of systematic reviews or clinical guidelines	Synthesised evidence* is: • Accessed • but the search is selective or incomplete • and not integrated and/or not clearly aligned to stakeholder priorities	Synthesised evidence* is: • Accessed • But systems for integration are not yet in place and/or aligned with some stakeholder priorities only	Synthesised evidence* is: • Accessed • With systems for integration currently in place and/or aligned with stakeholder priorities with • Ongoing evidence synthesis being fully informed by stakeholder priorities.	Synthesised evidence* is: • Accessed • With systems for integration currently in place and/or aligned with stakeholder priorities with • Ongoing evidence synthesis being fully informed by stakeholder priorities and • Iterative processes are in place for synthesis of new evidence as it is produced e.g. living guidelines	2	3
Data Derived Evidence	Data and Information Systems	No relevant* contextualised or reliable data sources have been identified and accessed	Data sources are: • Identified but • May not be relevant and / or access is limited	Relevant* data sources are: • Identified and • Is accessible at one site (minimum)	Relevant* data sources are: • Identified and includes Patient Reported Outcome/ Experience Measures (PROMs and PREMs) • And is accessible across sites/ organisations/ services	Relevant* data sources are: • Identified and includes Patient Reported Outcome/ Experience Measures (PROMs and PREMs) and • Includes external data such as Population based data (Death, PBS, MBS, admissions, emergency, economic, State/ federal Government data) and • Is accessible across sites/ organisations/ services	1	2
	Benchmarking	Data analysis and or benchmarking is not occurring	Data is: • Being analysed, • But not used for benchmarking purposes (or for ranking of those with similar services and profiles), or linked to stakeholder priority	Data is • Analysed and • Some benchmarking and reporting is occurring, • With some links to stakeholder priorities	Data is: • Analysed and • Benchmarking and reporting is occurring in an ongoing cycle, • With explicit links to stakeholder priorities, • But transparency for key stakeholders is limited	Data is: • Analysed and • Benchmarking and transparent reporting to stakeholders is occurring in ongoing cycles, • With explicit links to stakeholder priorities	1	2
Implementation	Implementation	Proposed innovations† have: • No accompanying implementation strategy and • Do not consider relevant organisational and systems context or barriers / enablers	Proposed innovations† have: • Implementation strategies • With some alignment to stakeholder priorities, • But don’t consider organisational and systems levels barriers / enablers	Proposed innovations† have: • Implementation strategies • With some alignment to stakeholder priorities, barriers / enablers • With clear processes including predetermined demarcation of roles, responsibilities, project milestones, • And measurable outcomes at the individual AND local level at minimum*	Proposed innovations† have: • Implementation strategies • Fully aligned to stakeholder priorities, • Adapted to local context with co-design, • Applying theory driven approaches and • Consider organisational and systems level barriers / enablers, • With clear processes including predetermined demarcation of roles, responsibilities, project milestones, and • Measurable outcomes at the individual, …	Proposed innovations† have: • Implementation strategies • Fully aligned to stakeholder priorities, • Adapted to local context with co-design, • Applying theory driven approaches and • Consider organisational and systems level barriers / enablers, • With clear processes including predetermined demarcation of roles, responsibilities, project milestones, • And measurable project and process outcomes…	1	2
	Healthcare Improvement	No evidence of: • Sustained adoption and • Maintenance of innovation† • In routine healthcare (at a service, organisation, network level or beyond)	Some evidence of: • Implementation of innovation in routine health care with • Some evaluation of reach, efficacy in health and economic outcomes, adoption, and maintenance in routine healthcare	Widespread evidence of: • Implementation of innovation in routine health care with • Systematic, regular and evidence-based evaluation of reach, efficacy in health and economic outcomes, adoption, and maintenance in routine healthcare • considering at least TWO of individual, local level OR system level* • aligned to stakeholder priority areas	Widespread evidence of: • implementation of innovation in routine health care with • Systematic, regular and evidence-based of reach, efficacy in health and economic outcomes, adoption, and maintenance in routine healthcare • Across individual, local / inner and system / outer level* • Aligned to stakeholder priority areas • With evaluation driving some further improvement activity	Widespread evidence of: • Implementation of innovation in routine health care with • Systematic, regular and evidence-based of reach, efficacy in health and economic outcomes, adoption, and maintenance in routine healthcare, • Across individual, local / inner and system / outer level* • Aligned to stakeholder priorities, • With evaluation driving improvement activity that • Further catalyses LHS …	1	1
	LHS Components
	Engagement of People	Identifying Priorities	Evidence Based Information	Evidence Synthesis and Guidelines
	Consult	Formal Engagement	Cohort trials	Systematic reviews
	Engage	Agreed Priorities	Randomised and pragmatic clinical trials	Meta- analysis: aggregate and individual data
	Involve	Ranked Priorities	Epidemiology based research	Secondary research
	Collaborate	Prioritised outcome measures	Economic analysis	Consideration of stakeholder and evidence based priorities
	Empower		Qualitative and quantitative research	Guidelines, standards and policies
	Inform
	Data and Information Systems	Benchmarking	Implementation	Healthcare Improvement
	Quality, timely, harmonised, meaningful and actionable data	Transparency and equity	Leadership	Change management
	Data from healthcare and other sources	Adjustments for service variation	Theory driven	Leadership																												smartsheet
	Patient reported experience and out come measures	Real time visual representation at individual, service and organisational levels	Economically sound	Pragmatism
	Compliance with 5 safes*, FAIR data principles** and legislative and privacy requirements	Measurement to iteratively and continuously drive improvement	Methodologically rigorous	Contextual/ local
	Governance, data sharing, linkage, analysis and interpretation	Evaluation	Addressing barriers and enablers	Outcome improvement
	Big data analytics, machine learning	Learning Feedback	Capability in change management	Quality improvement
	Technology and infrastructure		Consideration of the Burden of data collection	Evaluation
			Sustainable and scalable	Demonstrating healthcare improvement
	*Five Safes: Safe Projects, People, Settings, Data and Outputs
	** FAIR data principles: Findable, Accessible , Interoperable and Reusable

### Sheet: Summary Sheet
Learning Health System A
Domain	Component	Start of Project	2023-12-01	2024-12-01	2025-12-01	2026-12-01
Stakeholder Derived Evidence	Engagement of People	2	3	0	0	0
	Identifying Priorities	2	3	0	0	0
Research Derived Evidence	Evidence Based Information	2	3	0	0	0
	Evidence Synthesis and Guidelines	2	3	0	0	0
Data Derived Evidence	Data and Information Systems	1	2	0	0	0
	Benchmarking	1	2	0	0	0
Implementation Evidence	Implementation	1	2	0	0	0
	Healthcare Improvement	1	1	0	0	0
																		0
