## Supplementary material for "The Monash Learning Health System Maturity Matrix: Codesign of a Tool to Measure and Guide Improvement in Complex Health System Behaviour": S3

### Sheet: Work Sheet
Work sheet						Start of Project	2023-03-01	2024-03-01	2025-03-01	2026-03-01
Components	1 - Not Started	2 – Beginning	3 - Intermediate	4 - Mature	5 - Idealized State	Enter 1,2,3,4,5, N/A as appropriate	Enter 1,2,3,4,5, N/A as appropriate	Enter 1,2,3,4,5, N/A as appropriate	Enter 1,2,3,4,5, N/A as appropriate	Enter 1,2,3,4,5, N/A as appropriate
Engagement of People	No contact with stakeholders	Consultation with less than three of: consumers, carers, clinicians, managers, executive, CEO's, researchers/ academics, government, funders, others (Nominate one of these that must be included)	Engagement with at least three of: consumers, carers, clinicians, managers, executive, CEO's, researchers/ academics, government, funders, others (must include the nominated mandatory group)	Collaborative inclusion with at least three of: consumers, carers, clinicians, managers, executive, CEO's, researchers/ academics, government, funders, others (must include the nominated mandatory group)	Co-design with at least three of: consumers, carers, clinicians, managers, executive, CEO's, researchers/ academics, government, funders, others (must include the nominated mandatory group)	2	3
Identifying Priorities	Identification of priorities not commenced and/or does not include stakeholders	Formal engagement with less than three stakeholder groups to create a priority list for discussion	Formally agreed priorities with at least three stakeholder groups prviding input	Priorities ranked (in a formal process) with greater than three stakeholder groups providing input	Outcome measures/ Evaluation linked to agreed priorities	1	2
Evidence Based Information	No inclusion of any research based evidence of any type	Unstructured non systematic approaches to accessing information from research evidence	Structured and systematic approaches to accessing research evidence - but without consideration of stakeholder priority areas	Structured and systematic approaches to accessing research evidence - with stakeholder agreed priorities directing some areas of focus	Structured and systematic approaches to accessing research evidence - with stakeholder agreed priorities directing all areas of focus	2	3
Evidence Synthesis and Guidelines	No inclusion of existing systematic reviews or clinical guidelines or Unstructured non systematic approaches to accessing information about systematic reviews or clinical guidelines	Evidence base includes some stakeholder priority informed systematic reviews, clinical guidelines, standards or policies - but the search is still underway	Evidence base includes some stakeholder informed search priorities. Initial systematic reviews, clinical guidelines, standards or policies have been completed, but systems for inclusion of new evidence are not yet in place	Evidence base is fully informed by stakeholder priorities. Systematic reviews, clinical guidelines, standards or policies have been completed but systems for inclusion of new evidence are not yet in place	Evidence base is fully informed by stakeholder priorities. Systematic reviews, clinical guidelines, standards or policies have been completed and systems are in place for inclusion of new evidence as it occurs	2	3
Data and Information Systems	No Data from Healthcare or other sources has been included	Relevant existing data sources are identified and accessed at some sites/ organisations/ services	Relevant existing data sources are identified and accessed at all sites/ organisations/ services	Relevant existing data sources are identified and accessed at all sites/ organisations/ services AND external data such as Population based data (PBS, MBS, economic, Vic Government data)	Data includes that from sources, mentioned at previous ranking and also includes PROMs and PREMs, considers data privacy and includes data analysis	1	2
Benchmarking	No benchmarking against published best practise, national data or across services is occurring for identified data requirements	Idenified data is provided (for this project) for benchmarking purposes but no reports are available for any aspects related to the stakeholder priority areas	Data is provided (for this project) for benchmarking purposes and some reports are available for aspects related to the stakeholder priority areas	Benchmarking reports are available on an ongoing cycle, with clear links to stakeholder priorities for all aspects related to priority areas	Benchmarking is occurring as per the previous ranking, in an open and transparent manner and includes an evaluative component	1	1
Implementation	No consideration of the burden of data collection/ provision, barriers and enablers for changes in practise, economic/costs aspects or sponsorship/ support from senior leaders	Some consideration of the burden of at least one of the following: data collection/ provision, barriers and enablers for changes in practise, economic/costs aspects or sponsorship/ support from senior leaders	Consideration (need to alter this to include action) of the burden of at least three of the following: data collection/ provision, barriers and enablers for changes in practise, economic/costs aspects or sponsorship/ support from senior leaders	Consideration of the burden of all of the following: data collection/ provision, barriers and enablers for changes in practise, economic/costs aspects or sponsorship/ support from senior leaders	Leadership and theory driven implementation strategies are in place and address all of the following: data collection/ provision, barriers and enablers for changes in practise and economic aspects/costs. Sustained changes in practise are occurring and a reportable.	1	2
Healthcare Improvement	No evidence of evaluation of health outcomes, quality improvement activities or changes in care delivery as a result of these evaluations at either local or system level - for the targed priority areas	Some evidence of local evaluation of health outcomes, quality improvement activities or changes in care delivery as a result of these evaluations - for the targed priority areas	Widespread evidence of evaluation of health outcomes, quality improvement activities or changes in care delivery as a result of these evaluations - for the targed priority areas Minimal to no use of the LHS cyclical approach	Measurable improvement in health outcomes for targeted areas. Clear involvement of leadership. Pragmatic approaches with consideration of local/ contextual aspects. Ongoing cycles of the LHS is either inconsistent or incomplete	Measurable improvement in health outcomes for targeted areas. Clear involvement of leadership. Pragmatic approaches with consideration of local/ contextual aspects. Evidence of ongoing cycles of the LHS - with Stakeholder input, updated review of research evidence, integration of evidence from locally produced data and consideration of implementation aspects.	1	2
LHS Components
Engagement of People	Identifying Priorities	Evidence Based Information	Evidence Synthesis and Guidelines
Consult	Formal Engagement	Cohort trials	Systematic reviews
Engage	Agreed Priorities	Randomised and pragmatic clinical trials	Meta- analysis: aggregate and individual data
Involve	Ranked Priorities	Epidemiology based research	Secondary research		Discuss with Helena - the LHS is a framework of frameworks:
Collaborate	Prioritised outcome measures	Economic analysis	Consideration of stakeholder and evidence based priorities
Empower		Qualitative and quantitative research	Guidelines, standards and policies		Priority setting	STICKE
Inform					Research Evidence	?
					Data	NASS
					Implementation	CFIR
Data and Information Systems	Benchmarking	Implementation	Healthcare Improvement
Quality, timely, harmonised, meaningful and actionable data	Transparency and equity	Leadership	Leadership		Do we then do a detailed sheet for each quadrant? Either still using our stakeholder components and more detail? Or using these other frameworks…
Data from healthcare and other sources	Adjustments for service variation	Theory driven	Pragmatism
Patient reported experience and out come measures	Real time visual representation at individual, service and organisational levels	Economically sound	Contextual/ local
Compliance with 5 safes*, FAIR data principles** and legislative and privacy requirements	Measurement to iteratively and continuously drive improvement	Methodologically rigorous	Outcome improvement
Governance, data sharing, linkage, analysis and interpretation	Evaluation	Addressing barriers and enablers	Quality improvement
Big data analytics, machine learning	Learning Feedback	Capability in change management	Change management
Technology and infrastructure		Consideration of the Burden of data collection	Evaluation
		Sustainable and scalable
		Demonstrating healthcare improvement
*Five Safes: Safe Projects, People, Settings, Data and Outputs
** FAIR data principles: Findable, Accessible , Interoperable and Reusable
© 2025 Monash University

### Sheet: Summary Sheet
Learning Health System Maturity Matrix
Domain	Component	Maturity score - Project Start	Maturity score - March 2023	Maturity score - March 2024	Maturity score - March 2025	Maturity score - March 2026
Stakeholder Derived Evidence	Engagement of People	2	3	0	0	0
	Indentifying Priorities	1	2	0	0	0
Research Derived Evidence	Evidence Based Information	2	3	0	0	0
	Evidence Synthesis and Guidelines	2	3	0	0	0
Data Derived Evidence	Data and Information Systems	1	2	0	0	0
	Benchmarking	1	1	0	0	0
Implementation Evidence	Implementation	1	2	0	0	0
	Healthcare Improvement	1	2	0	0	0
