## Supplementary material for "The Monash Learning Health System Maturity Matrix: Codesign of a Tool to Measure and Guide Improvement in Complex Health System Behaviour": S4

### Sheet: Worksheet_1
Column12	Column1	Column2	Column3	Column4	Column5	Column6	Column7	Column8	Column9	Column10	Column11
Work sheet							Start of Project	2023-12-01	2024-12-01	2025-12-01	2026-12-01
LHS Domain	Components	1 - Not Started	2 – Beginning	3 - Intermediate	4 - Mature	5 - Advanced	Enter 1,2,3,4,5, N/A as appropriate	Enter 1,2,3,4,5, N/A as appropriate	Enter 1,2,3,4,5, N/A as appropriate	Enter 1,2,3,4,5, N/A as appropriate	Enter 1,2,3,4,5, N/A as appropriate
Stakeholder Derived Evidence	Engagement of People	No contact with or Informing your stakeholders	Consultation with your Stakeholder groups	Involve your stakeholder groups	Collaborative inclusion/ partnership with your stakeholder groups	Co-designed or led by your stakeholder groups (should include consumers)	3
	Identifying Priorities	Identification of priorities not commenced and/or does not include your identified stakeholders	Engagement with your identified stakeholder groups to create a priority "long list" for discussion	"Short list" of agreed priorities with your identified stakeholder groups providing input	Priorities ranked with your identified stakeholder groups providing input	Agreed priorities are included in the project evaluation metrics	1
Research Derived Evidence	Evidence Based Information	No inclusion of any research based evidence of any type	Unstructured non systematic approaches to accessing information from research evidence	Structured and systematic approaches to accessing research evidence - but without consideration of stakeholder priority areas	Structured and systematic approaches to accessing research evidence - with stakeholder agreed priorities directing some areas of focus	Structured and systematic approaches to accessing research evidence - with stakeholder agreed priorities directing all areas of focus	2
	Evidence Synthesis and Guidelines	No inclusion of existing systematic reviews or clinical guidelines or Unstructured non systematic approaches to accessing information about systematic reviews or evidence based clinical guidelines	Evidence base includes some stakeholder priority informed systematic reviews, clinical guidelines, standards or policies - but the search is still underway	Evidence base includes some stakeholder informed search priorities. Initial systematic reviews, clinical guidelines, standards or policies have been completed, but systems for inclusion of new evidence are not yet in place	Evidence base is fully informed by stakeholder priorities. Systematic reviews, clinical guidelines (which include evidence synthesis and quality analyses), standards or policies have been completed but systems for inclusion of new evidence are not yet in place	Evidence base is fully informed by stakeholder priorities. Systematic reviews, clinical guidelines, living guidelines, standards or policies have been completed and systems are in place for inclusion of new evidence as it occurs	1
Data Derived Evidence	Data and Information Systems	No relevant or reliable Data sources have been accessed, although they may have been identified.	Relevant existing data sources are identified and accessed at some sites/ organisations/ services	Relevant existing data sources are identified and accessed at all sites/ organisations/ services	Data includes that from previously identified sources, AND also includes Patient Reported Outcome/ Experience Measures (PROMs and PREMs)	Data includes that from previously identified sources AND includes external data such as Population based data (Death, PBS, MBS, admissions, emergency, economic, State/ federal Government data).	1
	Benchmarking	No benchmarking against published best practise, national data or across services is occurring for identified data sources	Data is provided (for this project) for benchmarking purposes (or for ranking of those with similar services and profiles), but no reports are available for any aspects related to the stakeholder priority areas	Data is provided (for this project) for benchmarking purposes and some reports are available for aspects related to the stakeholder priority areas	Benchmarking reports are available on an ongoing cycle, with clear links to stakeholder priorities, but only for those involved in the benchmarking	Benchmarking is occurring as per the previous ranking, in an open and transparent manner	1
Implementation Derived Evidence	Implementation	None or Some consideration of the burden of at least one of the following: data collection/ provision, barriers and enablers for changes in practise, economic/costs aspects or sponsorship/ support from senior leaders	Some consideration of the burden of at least one of the following: data collection/ provision, barriers and enablers for changes in practise, economic/costs aspects or sponsorship/ support from senior leaders. AND Some changes are underway to address these implementation aspects	Consideration of the burden of at least three of the following: data collection/ provision, barriers and enablers for changes in practise, economic/costs aspects or sponsorship/ support from senior leaders. AND Some changes are underway to address these implementation aspects	Consideration of the burden of all of the following: data collection/ provision, barriers and enablers for changes in practise, economic/costs aspects or sponsorship/ support from senior leaders is occurring. AND Some changes are underway to address these implementation aspects	Leadership and theory driven implementation strategies are in place. Consideration and changes have been made to address all of the following: data collection/ provision, barriers and enablers for changes in practise and economic aspects/costs. Sustained changes in practise are occurring and are reportable.	1
	Healthcare Improvement	No evidence of evaluation of health outcomes, quality improvement activities or changes in care delivery as a result of these evaluations at either local or system level - for the targeted priority areas	Some evidence of local evaluation of health outcomes, with quality improvement activities or changes in care delivery a result of these evaluations - for the targeted priority areas	Widespread evidence of evaluation of health outcomes, with quality improvement activities or changes in care delivery a result of these evaluations - for the targeted priority areas	Measurable improvement in health outcomes for targeted areas.	Evidence of ongoing cycles of the LHS - with Stakeholder input, updated review of research evidence, integration of evidence from locally produced data and consideration of implementation aspects.	1
	LHS Components
	Engagement of People	Identifying Priorities	Evidence Based Information	Evidence Synthesis and Guidelines
	Consult	Formal Engagement	Cohort trials	Systematic reviews		Source: Stroke. 2023;54:1148–1159. DOI: 10.1161/STROKEAHA.122.036216 and based on articles by Zurynski et al, Menear et al, and Institute of Medicine.
	Engage	Agreed Priorities	Randomised and pragmatic clinical trials	Meta- analysis: aggregate and individual data
	Involve	Ranked Priorities	Epidemiology based research	Secondary research
	Collaborate	Prioritised outcome measures	Economic analysis	Consideration of stakeholder and evidence based priorities
	Empower		Qualitative and quantitative research	Guidelines, standards and policies
	Inform
	Data and Information Systems	Benchmarking	Implementation	Healthcare Improvement
	Quality, timely, harmonised, meaningful and actionable data	Transparency and equity	Leadership	Change management
	Data from healthcare and other sources	Adjustments for service variation	Theory driven	Leadership																												smartsheet
	Patient reported experience and out come measures	Real time visual representation at individual, service and organisational levels	Economically sound	Pragmatism
	Compliance with 5 safes*, FAIR data principles** and legislative and privacy requirements	Measurement to iteratively and continuously drive improvement	Methodologically rigorous	Contextual/ local
	Governance, data sharing, linkage, analysis and interpretation	Evaluation	Addressing barriers and enablers	Outcome improvement
	Big data analytics, machine learning	Learning Feedback	Capability in change management	Quality improvement
	Technology and infrastructure		Consideration of the Burden of data collection	Evaluation
			Sustainable and scalable	Demonstrating healthcare improvement
	*Five Safes: Safe Projects, People, Settings, Data and Outputs
	** FAIR data principles: Findable, Accessible , Interoperable and Reusable
				https://www.givainc.com/blog/index.cfm/2022/9/19/what-is-a-maturity-model-in-itil-itsm
https://www.smartsheet.com/content/organizational-maturity
Victoria’s Digital Health Maturity Model	https://www.health.vic.gov.au/quality-safety-service/victorian-digital-health-maturity-model
				https://en.wikipedia.org/wiki/Capability_Maturity_Model

### Sheet: Summary Sheet
Learning Health System Maturity Matrix
Domain	Component	Start of Project	2023-12-01	2024-12-01	2025-12-01	2026-12-01
Stakeholder Derived Evidence	Engagement of People	3	0	0	0	0
	Identifying Priorities	1	0	0	0	0
Research Derived Evidence	Evidence Based Information	2	0	0	0	0
	Evidence Synthesis and Guidelines	1	0	0	0	0
Data Derived Evidence	Data and Information Systems	1	0	0	0	0
	Benchmarking	1	0	0	0	0
Implementation Evidence	Implementation	1	0	0	0	0
	Healthcare Improvement	1	0	0	0	0
																		0
